# Distinct immune signatures discriminate SARS-CoV-2 vaccine combinations

**DOI:** 10.1101/2022.09.05.22279572

**Authors:** Nicolás Gonzalo Núñez, Jonas Schmid, Laura Power, Chiara Alberti, Sinduya Krishnarajah, Stefanie Kreutmair, Susanne Unger, Sebastián Blanco, Brenda Konigheim, Constanza Marín, Luisina Onofrio, Jenny Christine Kienzler, Sara da Costa Pereira, Florian Ingelfinger, InmunoCovidCba, InViV working group, Marina E. Pasinovich, Juan M Castelli, Carla Vizzotti, Maximilian Schaefer, Juan Villar-Vesga, Carla Helena Merten, Aakriti Sethi, Tobias Wertheimer, Mirjam Lutz, Danusia Vanoaica, Claudia Sotomayor, Adriana Gruppi, Christian Münz, Diego Cardozo, Gabriela Barbás, Laura Lopez, Paula Carreño, Gonzalo Castro, Elias Raboy, Sandra Gallego, Gabriel Morón, Laura Cervi, Eva V Acosta Rodriguez, Belkys A Maletto, Mariana Maccioni, Burkhard Becher

## Abstract

Several vaccines have been found effective against COVID-19, usually administered in homologous regimens, with the same vaccine used for the prime and boost doses. However, recent studies have demonstrated improved protection via heterologous mix-and-match COVID-19 vaccine combinations, and a direct comparison among these regimens is needed to identify the best employment strategies. Here, we show a single-cohort comparison of changes to the humoral and cellular immune compartments following five different COVID-19 vaccines spanning three technologies (adenoviral, mRNA and inactivated vaccines). These vaccines were administered in a combinatorial fashion, resulting in sixteen different homologous and heterologous regimens. SARS-CoV-2-targeting antibody titres were highest when the boost dose consisted of mRNA-1273, independent of the vaccine used for priming. Priming with BBIBP-CorV induced less class-switching among spike-binding memory B cells and the highest antigen-specific T cell responses in heterologous combinations. These were generally more immunogenic in terms of specific antibodies and cellular responses compared to homologous regimens. Finally, single-cell analysis of 754 samples revealed specific B and T cell signatures of the vaccination regimens, indicating distinctive differences in the immune responses. These data provide new insights on the immunological effects of COVID-19 vaccine combinations and a framework for the design of improved vaccination strategies for other pathogens and cancer.
