## Supplemental Table 1 for "Distinct immune signatures discriminate SARS-CoV-2 vaccine combinations"

### Sheet: Fig. 2c anti-S RBD IgG log2
Dose_1	group1	group2	p.adj	method
Sput_26	Sput_26+BBIBP	Sput_26+AZD	2.4e-06	Wilcoxon
Sput_26	Sput_26+BBIBP	Sput_26+Sput_26	5.1e-06	Wilcoxon
Sput_26	Sput_26+BBIBP	Sput_26+Sput_5	1.3e-10	Wilcoxon
Sput_26	Sput_26+BBIBP	Sput_26+Ad5	7.7e-08	Wilcoxon
Sput_26	Sput_26+BBIBP	Sput_26+mRNA1273	1e-17	Wilcoxon
Sput_26	Sput_26+AZD	Sput_26+Sput_26	0.96	Wilcoxon
Sput_26	Sput_26+AZD	Sput_26+Sput_5	0.048	Wilcoxon
Sput_26	Sput_26+AZD	Sput_26+Ad5	0.22	Wilcoxon
Sput_26	Sput_26+AZD	Sput_26+mRNA1273	5.6e-11	Wilcoxon
Sput_26	Sput_26+Sput_26	Sput_26+Sput_5	0.053	Wilcoxon
Sput_26	Sput_26+Sput_26	Sput_26+Ad5	0.21	Wilcoxon
Sput_26	Sput_26+Sput_26	Sput_26+mRNA1273	3.1e-13	Wilcoxon
Sput_26	Sput_26+Sput_5	Sput_26+Ad5	0.4	Wilcoxon
Sput_26	Sput_26+Sput_5	Sput_26+mRNA1273	1.7e-11	Wilcoxon
Sput_26	Sput_26+Ad5	Sput_26+mRNA1273	6.3e-13	Wilcoxon
AZD	AZD+BBIBP	AZD+AZD	0.0041	Wilcoxon
AZD	AZD+BBIBP	AZD+Sput_26	3.9e-05	Wilcoxon
AZD	AZD+BBIBP	AZD+Ad5	7.5e-07	Wilcoxon
AZD	AZD+BBIBP	AZD+mRNA1273	9.3e-09	Wilcoxon
AZD	AZD+AZD	AZD+Sput_26	0.08	Wilcoxon
AZD	AZD+AZD	AZD+Ad5	0.00022	Wilcoxon
AZD	AZD+AZD	AZD+mRNA1273	3.8e-07	Wilcoxon
AZD	AZD+Sput_26	AZD+Ad5	0.048	Wilcoxon
AZD	AZD+Sput_26	AZD+mRNA1273	3.9e-07	Wilcoxon
AZD	AZD+Ad5	AZD+mRNA1273	7.2e-05	Wilcoxon
BBIBP	BBIBP+BBIBP	BBIBP+AZD	4.8e-07	Wilcoxon
BBIBP	BBIBP+BBIBP	BBIBP+Sput_26	1.4e-09	Wilcoxon
BBIBP	BBIBP+BBIBP	BBIBP+mRNA1273	1e-08	Wilcoxon
BBIBP	BBIBP+AZD	BBIBP+Sput_26	0.2	Wilcoxon
BBIBP	BBIBP+AZD	BBIBP+mRNA1273	9.4e-06	Wilcoxon
BBIBP	BBIBP+Sput_26	BBIBP+mRNA1273	0.00022	Wilcoxon

### Sheet: Fig. 2d NAb log2
Dose_1	group1	group2	p.adj	method
Sput_26	Sput_26+BBIBP	Sput_26+Ad5	2.5e-06	Wilcoxon
Sput_26	Sput_26+BBIBP	Sput_26+AZD	2.3e-05	Wilcoxon
Sput_26	Sput_26+BBIBP	Sput_26+Sput_26	2.2e-05	Wilcoxon
Sput_26	Sput_26+BBIBP	Sput_26+Sput_5	2.3e-07	Wilcoxon
Sput_26	Sput_26+BBIBP	Sput_26+mRNA1273	1.2e-10	Wilcoxon
Sput_26	Sput_26+Ad5	Sput_26+AZD	0.2	Wilcoxon
Sput_26	Sput_26+Ad5	Sput_26+Sput_26	0.45	Wilcoxon
Sput_26	Sput_26+Ad5	Sput_26+Sput_5	0.78	Wilcoxon
Sput_26	Sput_26+Ad5	Sput_26+mRNA1273	2.3e-05	Wilcoxon
Sput_26	Sput_26+AZD	Sput_26+Sput_26	0.59	Wilcoxon
Sput_26	Sput_26+AZD	Sput_26+Sput_5	0.23	Wilcoxon
Sput_26	Sput_26+AZD	Sput_26+mRNA1273	2.6e-08	Wilcoxon
Sput_26	Sput_26+Sput_26	Sput_26+Sput_5	0.55	Wilcoxon
Sput_26	Sput_26+Sput_26	Sput_26+mRNA1273	7.8e-07	Wilcoxon
Sput_26	Sput_26+Sput_5	Sput_26+mRNA1273	4.1e-07	Wilcoxon
AZD	AZD+BBIBP	AZD+AZD	0.0028	Wilcoxon
AZD	AZD+BBIBP	AZD+Sput_26	4.3e-05	Wilcoxon
AZD	AZD+BBIBP	AZD+Ad5	3.1e-06	Wilcoxon
AZD	AZD+BBIBP	AZD+mRNA1273	6.5e-07	Wilcoxon
AZD	AZD+AZD	AZD+Sput_26	0.16	Wilcoxon
AZD	AZD+AZD	AZD+Ad5	0.0013	Wilcoxon
AZD	AZD+AZD	AZD+mRNA1273	1.9e-05	Wilcoxon
AZD	AZD+Sput_26	AZD+Ad5	0.012	Wilcoxon
AZD	AZD+Sput_26	AZD+mRNA1273	7.8e-05	Wilcoxon
AZD	AZD+Ad5	AZD+mRNA1273	0.0083	Wilcoxon
BBIBP	BBIBP+BBIBP	BBIBP+AZD	2.3e-05	Wilcoxon
BBIBP	BBIBP+BBIBP	BBIBP+Sput_26	7.8e-05	Wilcoxon
BBIBP	BBIBP+BBIBP	BBIBP+mRNA1273	2.6e-08	Wilcoxon
BBIBP	BBIBP+AZD	BBIBP+Sput_26	0.35	Wilcoxon
BBIBP	BBIBP+AZD	BBIBP+mRNA1273	2.3e-05	Wilcoxon
BBIBP	BBIBP+Sput_26	BBIBP+mRNA1273	0.0034	Wilcoxon

### Sheet: Fig. 3d IgG mBC spike freq
Dose1	group1	group2	p.adj	method
Sput_26	Sput_26+BBIBP	Sput_26+AZD	0.77	Wilcoxon
Sput_26	Sput_26+BBIBP	Sput_26+Sput_5	0.69	Wilcoxon
Sput_26	Sput_26+BBIBP	Sput_26+Sput_26	0.48	Wilcoxon
Sput_26	Sput_26+BBIBP	Sput_26+Ad5	0.53	Wilcoxon
Sput_26	Sput_26+BBIBP	Sput_26+mRNA1273	0.14	Wilcoxon
Sput_26	Sput_26+AZD	Sput_26+Sput_5	0.53	Wilcoxon
Sput_26	Sput_26+AZD	Sput_26+Sput_26	0.39	Wilcoxon
Sput_26	Sput_26+AZD	Sput_26+Ad5	0.48	Wilcoxon
Sput_26	Sput_26+AZD	Sput_26+mRNA1273	0.064	Wilcoxon
Sput_26	Sput_26+Sput_5	Sput_26+Sput_26	0.63	Wilcoxon
Sput_26	Sput_26+Sput_5	Sput_26+Ad5	0.69	Wilcoxon
Sput_26	Sput_26+Sput_5	Sput_26+mRNA1273	0.15	Wilcoxon
Sput_26	Sput_26+Sput_26	Sput_26+Ad5	0.95	Wilcoxon
Sput_26	Sput_26+Sput_26	Sput_26+mRNA1273	0.27	Wilcoxon
Sput_26	Sput_26+Ad5	Sput_26+mRNA1273	0.27	Wilcoxon
AZD	AZD+Sput_26	AZD+BBIBP	0.73	Wilcoxon
AZD	AZD+Sput_26	AZD+AZD	0.39	Wilcoxon
AZD	AZD+Sput_26	AZD+Ad5	0.14	Wilcoxon
AZD	AZD+Sput_26	AZD+mRNA1273	0.064	Wilcoxon
AZD	AZD+BBIBP	AZD+AZD	0.51	Wilcoxon
AZD	AZD+BBIBP	AZD+Ad5	0.15	Wilcoxon
AZD	AZD+BBIBP	AZD+mRNA1273	0.064	Wilcoxon
AZD	AZD+AZD	AZD+Ad5	0.51	Wilcoxon
AZD	AZD+AZD	AZD+mRNA1273	0.22	Wilcoxon
AZD	AZD+Ad5	AZD+mRNA1273	0.48	Wilcoxon
BBIBP	BBIBP+BBIBP	BBIBP+Sput_26	0.48	Wilcoxon
BBIBP	BBIBP+BBIBP	BBIBP+AZD	0.69	Wilcoxon
BBIBP	BBIBP+BBIBP	BBIBP+mRNA1273	0.27	Wilcoxon
BBIBP	BBIBP+Sput_26	BBIBP+AZD	0.69	Wilcoxon
BBIBP	BBIBP+Sput_26	BBIBP+mRNA1273	0.57	Wilcoxon
BBIBP	BBIBP+AZD	BBIBP+mRNA1273	0.27	Wilcoxon

### Sheet: Fig. 4c S-induced IFNg T cells
Dose_1	group1	group2	p.adj	method
Sput_26	Sput_26+BBIBP	Sput_26+AZD	0.86	Wilcoxon
Sput_26	Sput_26+BBIBP	Sput_26+mRNA1273	0.57	Wilcoxon
Sput_26	Sput_26+BBIBP	Sput_26+Sput_5	0.047	Wilcoxon
Sput_26	Sput_26+BBIBP	Sput_26+Sput_26	0.23	Wilcoxon
Sput_26	Sput_26+BBIBP	Sput_26+Ad5	0.38	Wilcoxon
Sput_26	Sput_26+AZD	Sput_26+mRNA1273	0.38	Wilcoxon
Sput_26	Sput_26+AZD	Sput_26+Sput_5	0.033	Wilcoxon
Sput_26	Sput_26+AZD	Sput_26+Sput_26	0.12	Wilcoxon
Sput_26	Sput_26+AZD	Sput_26+Ad5	0.38	Wilcoxon
Sput_26	Sput_26+mRNA1273	Sput_26+Sput_5	0.38	Wilcoxon
Sput_26	Sput_26+mRNA1273	Sput_26+Sput_26	0.59	Wilcoxon
Sput_26	Sput_26+mRNA1273	Sput_26+Ad5	0.69	Wilcoxon
Sput_26	Sput_26+Sput_5	Sput_26+Sput_26	0.73	Wilcoxon
Sput_26	Sput_26+Sput_5	Sput_26+Ad5	0.79	Wilcoxon
Sput_26	Sput_26+Sput_26	Sput_26+Ad5	0.96	Wilcoxon
AZD	AZD+BBIBP	AZD+Sput_26	0.3	Wilcoxon
AZD	AZD+BBIBP	AZD+mRNA1273	0.0051	Wilcoxon
AZD	AZD+BBIBP	AZD+AZD	0.12	Wilcoxon
AZD	AZD+BBIBP	AZD+Ad5	0.23	Wilcoxon
AZD	AZD+Sput_26	AZD+mRNA1273	0.38	Wilcoxon
AZD	AZD+Sput_26	AZD+AZD	0.63	Wilcoxon
AZD	AZD+Sput_26	AZD+Ad5	0.68	Wilcoxon
AZD	AZD+mRNA1273	AZD+AZD	0.75	Wilcoxon
AZD	AZD+mRNA1273	AZD+Ad5	0.86	Wilcoxon
AZD	AZD+AZD	AZD+Ad5	0.97	Wilcoxon
BBIBP	BBIBP+Sput_26	BBIBP+AZD	0.59	Wilcoxon
BBIBP	BBIBP+Sput_26	BBIBP+mRNA1273	0.57	Wilcoxon
BBIBP	BBIBP+Sput_26	BBIBP+BBIBP	0.38	Wilcoxon
BBIBP	BBIBP+AZD	BBIBP+mRNA1273	0.77	Wilcoxon
BBIBP	BBIBP+AZD	BBIBP+BBIBP	0.15	Wilcoxon
BBIBP	BBIBP+mRNA1273	BBIBP+BBIBP	0.15	Wilcoxon

### Sheet: Fig. 5f Imm.Sig. anti-S IgG 
group1	group2	p.adj	method
Boost BBIBP	Viral vector 1	1.1e-12	Wilcoxon
Boost BBIBP	Boost mRNA	3.3e-23	Wilcoxon
Boost BBIBP	Priming BBIBP	8.5e-15	Wilcoxon
Boost BBIBP	Viral vector 2	9.3e-09	Wilcoxon
Viral vector 1	Boost mRNA	1.6e-27	Wilcoxon
Viral vector 1	Priming BBIBP	3.1e-08	Wilcoxon
Viral vector 1	Viral vector 2	0.00031	Wilcoxon
Boost mRNA	Priming BBIBP	2.8e-09	Wilcoxon
Boost mRNA	Viral vector 2	6.9e-08	Wilcoxon
Priming BBIBP	Viral vector 2	0.59	Wilcoxon

### Sheet: Fig. 5f Imm.Sig. NAb
group1	group2	p.adj	method
Boost BBIBP	Viral vector 1	5.7e-12	Wilcoxon
Boost BBIBP	Boost mRNA	1e-21	Wilcoxon
Boost BBIBP	Priming BBIBP	5e-11	Wilcoxon
Boost BBIBP	Viral vector 2	5.5e-09	Wilcoxon
Viral vector 1	Boost mRNA	1.8e-20	Wilcoxon
Viral vector 1	Priming BBIBP	0.0083	Wilcoxon
Viral vector 1	Viral vector 2	0.0028	Wilcoxon
Boost mRNA	Priming BBIBP	2.3e-07	Wilcoxon
Boost mRNA	Viral vector 2	4.9e-06	Wilcoxon
Priming BBIBP	Viral vector 2	0.59	Wilcoxon

### Sheet: Fig. 5f Imm.Sig. S-ind. IFNg T
group1	group2	p.adj	method
Boost BBIBP	Viral vector 1	0.045	Wilcoxon
Boost BBIBP	Boost mRNA	0.012	Wilcoxon
Boost BBIBP	Priming BBIBP	0.00036	Wilcoxon
Boost BBIBP	Viral vector 2	0.26	Wilcoxon
Viral vector 1	Boost mRNA	0.24	Wilcoxon
Viral vector 1	Priming BBIBP	0.015	Wilcoxon
Viral vector 1	Viral vector 2	0.82	Wilcoxon
Boost mRNA	Priming BBIBP	0.24	Wilcoxon
Boost mRNA	Viral vector 2	0.82	Wilcoxon
Priming BBIBP	Viral vector 2	0.24	Wilcoxon
