## Supplemental Table 2 for "Distinct immune signatures discriminate SARS-CoV-2 vaccine combinations"

### Sheet: Extended Data Table 2
antigen	group1	group2	p.adj	method
CD21	.all.	AZD+BBIBP	0.0034	Wilcoxon
CD21	.all.	Sput_26+BBIBP	0.0039	Wilcoxon
CD21	.all.	Sput_26+mRNA1273	0.0018	Wilcoxon
CD38	.all.	AZD+BBIBP	0.024	Wilcoxon
CD38	.all.	Sput_26+mRNA1273	0.043	Wilcoxon
IgG	.all.	BBIBP+AZD	0.00027	Wilcoxon
IgG	.all.	BBIBP+BBIBP	0.032	Wilcoxon
IgG	.all.	BBIBP+mRNA1273	0.016	Wilcoxon
IgM	.all.	BBIBP+AZD	0.0022	Wilcoxon
IgM	.all.	BBIBP+Sput_26	0.0018	Wilcoxon
IgA	.all.	AZD+Ad5	0.043	Wilcoxon
