## Supplemental Table 3 for "Distinct immune signatures discriminate SARS-CoV-2 vaccine combinations"

### Sheet: Sheet1
Cluster Name	rs	p-value	pval	original_cluster
Naive CD4+ T cells.1	0.18869	0.00327702	<0.01	1
CM CD4+ T cells.2	-0.104958	0.104076	ns	2
non-CD4+ CD8+ T cells Spike.1	0.250329	8.54134e-05	<0.0001	3
EM CD8+ T cells.9	0.0129945	0.840942	ns	4
Naive CD8+ T cells.1	0.157037	0.0146727	<0.05	5
EM CD4+ T cells.18	0.0384137	0.552873	ns	6
CM CD4+ T cells.4	-0.0753436	0.243929	ns	7
non-CD4+ CD8+ T cells Spike.2	0.254339	6.50356e-05	<0.0001	8
CM CD4+ T cells Spike.1	0.26495	3.09383e-05	<0.0001	9
EM CD4+ T cells.1	-0.0385856	0.551097	ns	10
EM CD4+ T cells.2	0.210067	0.00103498	<0.01	11
CM CD8+ T cells.1	-0.0847611	0.189734	ns	12
EM CD8+ T cells.1	0.0769771	0.233827	ns	13
EM CD8+ T cells.2	0.0415187	0.521218	ns	14
EM CD4+ T cells.3	-0.0923431	0.15296	ns	15
CM CD4+ T cells.1	0.0771447	0.232807	ns	16
EM CD4+ T cells.4	-0.0992872	0.124259	ns	17
EM CD4+ T cells.5	-0.0205917	0.750454	ns	18
non-CD4+ CD8+ T cells.1	-0.137056	0.0334475	<0.05	19
EM CD8+ T cells.3	-0.00525735	0.935289	ns	20
EM CD8+ T cells neg.1	-0.208324	0.00114192	<0.01	21
EM CD8+ T cells.4	-0.16751	0.00917758	<0.01	22
EM CD8+ T cells.5	-0.000847503	0.989557	ns	23
EM CD4+ T cells neg.1	-0.248028	9.96695e-05	<0.0001	24
EM CD4+ T cells.6	-0.0644317	0.319209	ns	25
EM CD4+ T cells.7	0.0540177	0.403813	ns	26
CM CD4+ T cells neg.1	-0.215733	0.000747725	<0.001	27
Treg.1	-2.78643e-05	0.999657	ns	28
Treg.2	-0.0217264	0.737194	ns	29
non-CD4+ CD8+ T cells.2	0.157535	0.0143573	<0.05	30
EM CD8+ T cells.6	-0.028542	0.659301	ns	31
EMRA CD8+ T cells.1	0.0852755	0.187051	ns	32
EM CD8+ T cells.7	0.00889171	0.890777	ns	33
CD4+ CD8+ T cells.1	0.0657509	0.309381	ns	34
EM CD4+ T cells.8	0.0909139	0.159445	ns	35
EM CD4+ T cells.9	-0.120451	0.061904	ns	36
EM CD4+ T cells neg.2	-0.347487	3.02479e-08	<0.0001	37
Treg.3	0.0540576	0.403466	ns	38
EM CD8+ T cells.8	0.00301878	0.962816	ns	39
non-CD4+ CD8+ T cells.3	-0.108702	0.0922353	ns	40
EMRA CD8+ T cells.2	0.0398687	0.537924	ns	41
non-CD4+ CD8+ T cells.4	0.0402309	0.534234	ns	42
EMRA CD8+ T cells.3	0.0725736	0.261748	ns	43
CM CD4+ T cells.3	-0.0323144	0.617654	ns	44
EM CD4+ T cells.10	-0.0761574	0.238858	ns	45
EM CD4+ T cells.11	-0.0483308	0.455165	ns	46
EM CD4+ T cells.12	0.0262237	0.685437	ns	47
EM CD4+ T cells.13	-0.215717	0.000748415	<0.001	48
EM CD4+ T cells.14	-0.17774	0.0056576	<0.01	49
non-CD4+ CD8+ T cells.5	-0.0361932	0.576072	ns	50
EMRA CD8+ T cells.4	-0.167207	0.00930648	<0.01	51
EMRA CD8+ T cells.5	-0.106102	0.100338	ns	52
CD103+ CD4+ T cells.1	-0.0117505	0.855995	ns	53
EM CD4+ T cells.15	-0.132655	0.0396135	<0.05	54
EM CD4+ T cells neg.3	-0.294252	3.35871e-06	<0.0001	55
EM CD4+ T cells.16	-0.185435	0.00386651	<0.01	56
EM CD4+ T cells.17	-0.128593	0.0461286	<0.05	57
EM CD8+ T cells.10	0.0272513	0.673804	ns	58
EM CD8+ T cells.11	-0.0340212	0.599196	ns	59
EM CD8+ T cells.12	0.000732617	0.990973	ns	60
CD56+ T cells.1	-0.009443	0.884051	ns	61
EM CD4+ T cells.19	-0.135535	0.0354796	<0.05	62
TCRgd.1	0.225404	0.000421072	<0.001	63
TCRgd.2	0.0357143	0.581134	ns	64
EMRA CD4+ T cells.1	-0.0284358	0.660491	ns	65
TCRgd.3	0.0667142	0.302331	ns	66
EMRA CD8+ T cells.6	0.0225958	0.727088	ns	67
EMRA CD8+ T cells.7	-0.00431617	0.946855	ns	68
CD56+ T cells.2	0.000430396	0.994697	ns	69
CD56+ T cells.3	-0.0536268	0.407229	ns	70
EM CD8+ T cells Spike.1	0.280757	9.63561e-06	<0.0001	71
EM CD8+ T cells Spike.2	0.257533	5.21792e-05	<0.0001	72
TCRgd Spike.1	0.224469	0.000445587	<0.001	73
TCRgd.4	0.198884	0.00191885	<0.01	74
TCRgd.5	0.161282	0.0121694	<0.05	75
non-CD4+ CD8+ T cells.6	0.00900746	0.889364	ns	76
CD56+ T cells.4	0.0326974	0.613491	ns	77
EMRA CD8+ T cells.8	-0.0119919	0.85307	ns	78
CD56+ T cells.5	-0.0425606	0.510807	ns	79
CD56+ T cells.6	0.0443042	0.49363	ns	80
