## Supplemental Table 4 for "Distinct immune signatures discriminate SARS-CoV-2 vaccine combinations"

### Sheet: Extended Data Table 4
cluster	group1	group2	p.adj
CM CD4+Cluster 9	.all.	BBIBP+mRNA1273	0.015
EM CD4+ Cluster 37&55	.all.	BBIBP+AZD	0.015
EM CD4+ Cluster 37&55	.all.	Sput_26+Sput_26	0.0085
non_CD4+ CD8+ Cluster 3&8	.all.	BBIBP+Sput_26	0.0085
non_CD4+ CD8+ Cluster 3&8	.all.	BBIBP+AZD	9.2e-05
non_CD4+ CD8+ Cluster 3&8	.all.	BBIBP+mRNA1273	0.0085
non_CD4+ CD8+ Cluster 3&8	.all.	BBIBP+BBIBP	0.047
non_CD4+ CD8+ Cluster 3&8	.all.	Sput_26+Sput_26	0.0062
